# Estimating young adult uptake of smoking by area across the UK

**DOI:** 10.1101/2024.06.25.24309461

**Authors:** Sarah E. Jackson, Harry Tattan-Birch, Nicholas S Hopkinson, Jamie Brown, Lion Shahab, Laura Bunce, Anthony A Laverty, Deborah Arnott

**Affiliations:** Department of Behavioural Science and Health, University College London, London, UK; SPECTRUM Consortium, Edinburgh, UK; National Heart and Lung Institute, Faculty of Medicine, Imperial College London, London, UK; Action on Smoking and Health, UK; School of Public Health, Imperial College London, London, UK

**Author notes:** Corresponding author: Dr Sarah Jackson, Department of Behavioural Science and Health, University College London, 1-19 Torrington Place, London WC1E 7HB, UK.

**Keywords:** smoking, initiation, region, constituency, Great Britain, England, Wales, Scotland, Northern Ireland

## Abstract

**Background:** There is majority support in parliament and across the United Kingdom (UK) to implement a ‘smokefree generation’ policy which would increase the legal age of sale of tobacco from 18 by one year each year from 2027 onwards, such that people born on or after 1 January 2009 could never legally be sold tobacco. To explore the potential impact this policy could have, we estimated the number of young adults (18–25y) currently taking up smoking each year by area across the UK.

**Methods:** Using data from the Office for National Statistics (ONS), Annual Population Survey (APS), and Smoking Toolkit Study (STS), we estimated the total number of 18–25-year-olds in the UK taking up smoking each year, based on national estimates of population size (ONS) and the proportion who reported ever having been a regular smoker (STS). We used local data on adult smoking rates (APS) to apportion the national estimated number of young adults taking up smoking to specific areas.

**Results:** Around 127,500 18–25-year-olds in the UK start smoking regularly each year (349 each day); 105,700 each year (290 each day) in England, 11,500 (32) in Scotland, 6,500 (18) in Wales, and 3,800 (10) in Northern Ireland. Estimates of uptake varied across localities: for example, North East Lincolnshire had the highest proportion of young adults taking up smoking each year (3.96%) and Wokingham had the lowest (0.85%).

**Conclusions:** Despite reductions in smoking prevalence over recent decades, hundreds of young adults in the UK start smoking every day. Data on rates of uptake among individual local authorities can be used to focus attention locally prior to the introduction of new age of sale laws.
