## Supplementary file for "Estimating young adult uptake of smoking by area across the UK"

### Sheet: Uptake calculations - UK, natio
Area code	Area	Adult population (ONS mid-2021)	Adult smoking prevalence (APS 2022)	No. of adult smokers	% of UK adult smokers	Young adult (18-25y) population (ONS mid-2021)	Number of new smokers per…				% of young adults taking up smoking each year	Sample size for adult smoking prevalence estimates (APS 2022)
							Year	Month	Week	Day
K02000001	UNITED KINGDOM	53188204	12.9	6861278	100	6375472	127500	10625	2452	349	2	49865039
E92000001	ENGLAND	44774763	12.7	5686395	82.88	5391817	105668	8806	2032	290	1.96	41806438
E12000001	NORTH EAST	2121855	13.1	277963	4.05	254877	5165	430	99	14	2.03	9721
E06000047	County Durham	422389	15.4	65048	0.95	52438	1209	101	23	3	2.31	1036
E06000005	Darlington	85969	11.5	9886	0.14	8742	184	15	4	1	2.1	841
E06000001	Hartlepool	72703	14.3	10397	0.15	8032	193	16	4	1	2.41	820
E06000002	Middlesbrough	110293	16.5	18198	0.27	15274	338	28	7	1	2.21	777
E06000057	Northumberland	263129	9.6	25260	0.37	22847	469	39	9	1	2.05	883
E06000003	Redcar and Cleveland	109427	13.7	14991	0.22	10615	279	23	5	1	2.62	877
E06000004	Stockton-on-Tees	153852	13.2	20308	0.3	15470	377	31	7	1	2.44	758
E08000037	Gateshead	157656	11.1	17500	0.26	16653	325	27	6	1	1.95	720
E08000021	Newcastle upon Tyne	240721	12.1	29127	0.42	53961	541	45	10	1	1	738
E08000022	North Tyneside	167310	11.2	18739	0.27	15344	348	29	7	1	2.27	755
E08000023	South Tyneside	118217	15.2	17969	0.26	11694	334	28	6	1	2.86	694
E08000024	Sunderland	220189	13.2	29065	0.42	23807	540	45	10	1	2.27	822
E12000002	NORTH WEST	5860330	13.4	785284	11.45	714745	14593	1216	281	40	2.04	15254
E06000008	Blackburn with Darwen	115174	19.4	22344	0.33	15538	415	35	8	1	2.67	506
E06000009	Blackpool	113144	18.8	21271	0.31	11645	395	33	8	1	3.39	776
E06000049	Cheshire East	322111	9.4	30278	0.44	28460	563	47	11	2	1.98	536
E06000050	Cheshire West and Chester	288272	8.9	25656	0.37	30652	477	40	9	1	1.56	454
E06000006	Halton	101041	13.3	13438	0.2	10740	250	21	5	1	2.33	543
E06000007	Warrington	168183	9.9	16650	0.24	16892	309	26	6	1	1.83	562
E10000006	Cumbria	410445	13.1	53768	0.78	37835	999	83	19	3	2.64	1154
E08000001	Bolton	224650	14.2	31900	0.46	26722	593	49	11	2	2.22	617
E08000002	Bury	150069	11.7	17558	0.26	15585	326	27	6	1	2.09	664
E08000003	Manchester	423251	17.3	73222	1.07	92902	1361	113	26	4	1.46	545
E08000004	Oldham	180324	10.9	19655	0.29	22977	365	30	7	1	1.59	588
E08000005	Rochdale	169418	15.3	25921	0.38	19629	482	40	9	1	2.45	669
E08000006	Salford	212111	15.1	32029	0.47	34748	595	50	11	2	1.71	466
E08000007	Stockport	232728	11.8	27462	0.4	21445	510	43	10	1	2.38	641
E08000008	Tameside	180065	20.2	36373	0.53	19247	676	56	13	2	3.51	749
E08000009	Trafford	180795	8	14464	0.21	17679	269	22	5	1	1.52	654
E08000010	Wigan	261732	14.7	38475	0.56	27081	715	60	14	2	2.64	620
E10000017	Lancashire	985378	13.4	132041	1.92	116333	2454	204	47	7	2.11	1629
E08000011	Knowsley	121134	14.8	17928	0.26	13617	333	28	6	1	2.45	503
E08000012	Liverpool	391783	17.3	67778	0.99	74165	1259	105	24	3	1.7	600
E08000014	Sefton	226688	7.9	17908	0.26	21472	333	28	6	1	1.55	661
E08000013	St. Helens	146709	11.9	17458	0.25	14862	324	27	6	1	2.18	550
E08000015	Wirral	255125	10.8	27554	0.4	24519	512	43	10	1	2.09	567
E12000003	YORKSHIRE AND THE HUMBER	4334916	13.1	567874	8.28	542502	10553	879	203	29	1.95	11799
E06000011	East Riding of Yorkshire	281653	10.2	28729	0.42	23750	534	44	10	1	2.25	1014
E06000010	Kingston upon Hull, City of	207415	18.9	39201	0.57	28885	728	61	14	2	2.52	592
E06000012	North East Lincolnshire	124180	21.8	27071	0.39	12712	503	42	10	1	3.96	745
E06000013	North Lincolnshire	135873	15.4	20924	0.3	13050	389	32	7	1	2.98	681
E06000014	York	166999	8.7	14529	0.21	30929	270	22	5	1	0.87	759
E10000023	North Yorkshire	505031	9.6	48483	0.71	44437	901	75	17	2	2.03	1047
E08000016	Barnsley	194810	15.8	30780	0.45	19806	572	48	11	2	2.89	800
E08000017	Doncaster	244604	12.4	30331	0.44	25734	564	47	11	2	2.19	620
E08000018	Rotherham	209835	14	29377	0.43	22533	546	45	10	1	2.42	641
E08000019	Sheffield	442086	12	53050	0.77	75723	986	82	19	3	1.3	844
E08000032	Bradford	406465	15.6	63409	0.92	54004	1178	98	23	3	2.18	704
E08000033	Calderdale	161787	11.5	18606	0.27	16472	346	29	7	1	2.1	684
E08000034	Kirklees	335593	13.4	44969	0.66	41259	836	70	16	2	2.03	779
E08000035	Leeds	638465	12.4	79170	1.15	104752	1471	123	28	4	1.4	1026
E08000036	Wakefield	280120	12.5	35015	0.51	28456	651	54	13	2	2.29	863
E12000004	EAST MIDLANDS	3889827	14	544576	7.94	480335	10120	843	195	28	2.11	8064
E06000015	Derby	202543	19.3	39091	0.57	28516	726	61	14	2	2.55	685
E06000016	Leicester	279351	13.1	36595	0.53	53396	680	57	13	2	1.27	674
E06000061	North Northamptonshire	281200	14.6	41055	0.6	28644	763	64	15	2	2.66	507
E06000018	Nottingham	253657	21.2	53775	0.78	66069	999	83	19	3	1.51	790
E06000017	Rutland	33372	9.5	3170	0.05	3362	59	5	1	0	1.75	259
E06000062	West Northamptonshire	334454	12	40134	0.58	38322	746	62	14	2	1.95	590
E10000007	Derbyshire	645265	14	90337	1.32	60993	1679	140	32	5	2.75	1199
E10000018	Leicestershire	571853	9.4	53754	0.78	66598	999	83	19	3	1.5	1089
E10000019	Lincolnshire	625240	16	100038	1.46	68068	1859	155	36	5	2.73	1052
E10000024	Nottinghamshire	662892	12.6	83524	1.22	66367	1552	129	30	4	2.34	1219
E12000005	WEST MIDLANDS	4662544	13.4	624781	9.11	575674	11610	968	223	32	2.02	10909
E06000019	Herefordshire, County of	153762	12.2	18759	0.27	13418	349	29	7	1	2.6	866
E06000051	Shropshire	266291	10	26629	0.39	25092	495	41	10	1	1.97	687
E06000021	Stoke-on-Trent	199659	16.3	32544	0.47	25768	605	50	12	2	2.35	663
E06000020	Telford and Wrekin	144424	16.7	24119	0.35	17119	448	37	9	1	2.62	520
E10000028	Staffordshire	708870	9.3	65925	0.96	72209	1225	102	24	3	1.7	1056
E10000031	Warwickshire	479532	13.9	66655	0.97	51389	1239	103	24	3	2.41	1181
E08000025	Birmingham	856108	13.6	116431	1.7	146425	2164	180	42	6	1.48	1127
E08000026	Coventry	266954	18.4	49120	0.72	48036	913	76	18	3	1.9	973
E08000027	Dudley	255135	12.3	31382	0.46	27472	583	49	11	2	2.12	502
E08000028	Sandwell	256862	21	53941	0.79	32786	1002	84	19	3	3.06	478
E08000029	Solihull	169737	10.6	17992	0.26	17355	334	28	6	1	1.93	909
E08000030	Walsall	216032	13.8	29812	0.43	26011	554	46	11	2	2.13	531
E08000031	Wolverhampton	202074	15.1	30513	0.44	24492	567	47	11	2	2.32	482
E10000034	Worcestershire	487104	11.5	56017	0.82	48102	1041	87	20	3	2.16	934
E12000006	EAST	5017676	13.2	662333	9.65	546235	12308	1026	237	34	2.25	10136
E06000055	Bedford	144255	11.8	17022	0.25	16086	316	26	6	1	1.97	331
E06000056	Central Bedfordshire	231424	15	34714	0.51	22618	645	54	12	2	2.85	521
E06000032	Luton	166103	21.1	35048	0.51	24459	651	54	13	2	2.66	605
E06000031	Peterborough	162624	12.2	19840	0.29	18963	369	31	7	1	1.94	589
E06000033	Southend-on-Sea	142589	14	19962	0.29	14831	371	31	7	1	2.5	757
E06000034	Thurrock	131814	16.7	22013	0.32	15409	409	34	8	1	2.65	676
E10000003	Cambridgeshire	546654	11.3	61772	0.9	69343	1148	96	22	3	1.66	1061
E10000012	Essex	1192754	13.2	157444	2.29	123835	2926	244	56	8	2.36	1812
E10000015	Hertfordshire	932239	11.6	108140	1.58	99115	2010	167	39	6	2.03	1482
E10000020	Norfolk	750944	13.2	99125	1.44	80403	1842	153	35	5	2.29	1272
E10000029	Suffolk	616276	14	86279	1.26	61173	1603	134	31	4	2.62	1030
E12000007	LONDON	6904131	11.7	807783	11.77	925132	15011	1251	289	41	1.62	9768
E09000007	Camden	173923	9.1	15827	0.23	31774	294	25	6	1	0.93	265
E09000001	City of London	7987	15.8	1262	0.02	1356	23	2	0	0	1.73	6
E09000012	Hackney	204234	14.3	29205	0.43	29399	543	45	10	1	1.85	201
E09000013	Hammersmith and Fulham	151493	8.4	12725	0.19	24795	236	20	5	1	0.95	265
E09000014	Haringey	209810	15.9	33360	0.49	26011	620	52	12	2	2.38	312
E09000019	Islington	180235	7.9	14239	0.21	28550	265	22	5	1	0.93	259
E09000020	Kensington and Chelsea	121108	11.3	13685	0.2	18038	254	21	5	1	1.41	258
E09000022	Lambeth	263220	13.4	35271	0.51	41721	655	55	13	2	1.57	252
E09000023	Lewisham	235409	15.3	36018	0.52	29287	669	56	13	2	2.29	297
E09000025	Newham	266942	10.7	28563	0.42	43788	531	44	10	1	1.21	219
E09000028	Southwark	249180	11.6	28905	0.42	38877	537	45	10	1	1.38	260
E09000030	Tower Hamlets	248022	11.7	29019	0.42	48922	539	45	10	1	1.1	245
E09000032	Wandsworth	268961	7.8	20979	0.31	37508	390	32	7	1	1.04	325
E09000033	Westminster	174574	12.3	21473	0.31	29102	399	33	8	1	1.37	278
E09000002	Barking and Dagenham	155202	13.7	21263	0.31	21709	395	33	8	1	1.82	231
E09000003	Barnet	299504	8.4	25158	0.37	35161	468	39	9	1	1.33	341
E09000004	Bexley	190018	13.5	25652	0.37	21555	477	40	9	1	2.21	372
E09000005	Brent	265986	13.8	36706	0.53	38120	682	57	13	2	1.79	182
E09000006	Bromley	257344	6.5	16727	0.24	24032	311	26	6	1	1.29	402
E09000008	Croydon	300523	13.5	40571	0.59	34709	754	63	14	2	2.17	394
E09000009	Ealing	286113	15.9	45492	0.66	36713	845	70	16	2	2.3	215
E09000010	Enfield	247878	13.5	33464	0.49	30970	622	52	12	2	2.01	266
E09000011	Greenwich	223617	13.5	30188	0.44	29073	561	47	11	2	1.93	327
E09000015	Harrow	202918	7.6	15422	0.22	23943	287	24	6	1	1.2	300
E09000016	Havering	203483	15.9	32354	0.47	22553	601	50	12	2	2.67	458
E09000017	Hillingdon	233696	8.1	18929	0.28	30919	352	29	7	1	1.14	292
E09000018	Hounslow	221946	16.3	36177	0.53	26634	672	56	13	2	2.52	303
E09000021	Kingston upon Thames	131424	6.2	8148	0.12	16669	151	13	3	0	0.91	379
E09000024	Merton	168352	14.9	25084	0.37	17931	466	39	9	1	2.6	316
E09000026	Redbridge	233571	11.4	26627	0.39	30518	495	41	10	1	1.62	369
E09000027	Richmond upon Thames	151411	6.4	9690	0.14	13758	180	15	3	0	1.31	446
E09000029	Sutton	160545	6.9	11078	0.16	16109	206	17	4	1	1.28	400
E09000031	Waltham Forest	215502	11.8	25429	0.37	24928	473	39	9	1	1.9	333
E12000008	SOUTH EAST	7357795	11.5	846146	12.33	825946	15724	1310	302	43	1.9	17025
E06000036	Bracknell Forest	97346	14.6	14213	0.21	10552	264	22	5	1	2.5	765
E06000043	Brighton and Hove	229216	12.8	29340	0.43	40527	545	45	10	1	1.35	615
E06000060	Buckinghamshire	431664	10.6	45756	0.67	42684	850	71	16	2	1.99	995
E06000046	Isle of Wight	117247	9.5	11138	0.16	9578	207	17	4	1	2.16	875
E06000035	Medway	216012	8.9	19225	0.28	25328	357	30	7	1	1.41	526
E06000042	Milton Keynes	218569	13.8	30163	0.44	24320	560	47	11	2	2.3	812
E06000044	Portsmouth	165422	14.7	24317	0.35	29808	452	38	9	1	1.52	757
E06000038	Reading	136871	14.4	19709	0.29	22211	366	31	7	1	1.65	471
E06000039	Slough	114574	15.2	17415	0.25	14371	324	27	6	1	2.25	366
E06000045	Southampton	197938	13.2	26128	0.38	37902	486	40	9	1	1.28	667
E06000037	West Berkshire	127258	11.3	14380	0.21	12338	267	22	5	1	2.17	584
E06000040	Windsor and Maidenhead	119999	8.6	10320	0.15	11436	192	16	4	1	1.68	892
E06000041	Wokingham	137019	4.6	6303	0.09	13770	117	10	2	0	0.85	740
E10000011	East Sussex	444925	11.5	51166	0.75	39555	951	79	18	3	2.4	919
E10000014	Hampshire	1125084	10.5	118134	1.72	110960	2195	183	42	6	1.98	2085
E10000016	Kent	1242310	11.6	144108	2.1	133262	2678	223	51	7	2.01	1849
E10000025	Oxfordshire	580148	11.2	64977	0.95	77149	1207	101	23	3	1.57	785
E10000030	Surrey	946024	11.9	112577	1.64	103312	2092	174	40	6	2.02	1316
E10000032	West Sussex	710169	12.5	88771	1.29	66883	1650	137	32	5	2.47	1006
E12000009	SOUTH WEST	4625689	11.9	550457	8.02	526371	10229	852	197	28	1.94	13358
E06000022	Bath and North East Somerset	156672	11.5	18017	0.26	28286	335	28	6	1	1.18	755
E06000058	Bournemouth, Christchurch and Poole	326798	10.1	33007	0.48	41280	613	51	12	2	1.49	1398
E06000023	Bristol, City of	379507	14.8	56167	0.82	70504	1044	87	20	3	1.48	834
E06000052	Cornwall	467115	10.3	48113	0.7	45705	894	75	17	2	1.96	902
E06000059	Dorset	315267	9.1	28689	0.42	25956	533	44	10	1	2.05	780
E06000024	North Somerset	174551	10.4	18153	0.26	15794	337	28	6	1	2.14	831
E06000026	Plymouth	213093	14.7	31325	0.46	31732	582	49	11	2	1.83	637
E06000025	South Gloucestershire	231506	12.2	28244	0.41	28461	525	44	10	1	1.84	889
E06000030	Swindon	182300	9.5	17319	0.25	19283	322	27	6	1	1.67	702
E06000027	Torbay	114262	18.4	21024	0.31	10018	391	33	8	1	3.9	942
E06000054	Wiltshire	410201	10.2	41841	0.61	40703	778	65	15	2	1.91	945
E10000008	Devon	669414	13.9	93049	1.36	71752	1729	144	33	5	2.41	1470
E10000013	Gloucestershire	519401	11.5	59731	0.87	54016	1110	92	21	3	2.05	1257
E10000027	Somerset	463674	12.6	58423	0.85	42634	1086	90	21	3	2.55	1016
W92000004	WALES	2488950	14.1	350942	5.11	291470	6521	543	125	18	2.24	2420717
W06000001	Isle of Anglesey	55772	17.1	9537	0.14	5015	177	15	3	0	3.53	860
W06000002	Gwynedd	95253	16.5	15717	0.23	12696	292	24	6	1	2.3	765
W06000003	Conwy	94096	15.2	14303	0.21	7975	266	22	5	1	3.33	813
W06000004	Denbighshire	76864	18.8	14450	0.21	7343	269	22	5	1	3.66	827
W06000005	Flintshire	124110	13.6	16879	0.25	11973	314	26	6	1	2.62	636
W06000006	Wrexham	107242	14.3	15336	0.22	11131	285	24	5	1	2.56	669
W06000023	Powys	110097	9.8	10790	0.16	9390	200	17	4	1	2.14	601
W06000008	Ceredigion	59215	10.7	6336	0.09	8970	118	10	2	0	1.31	640
W06000009	Pembrokeshire	100176	14.5	14526	0.21	9122	270	22	5	1	2.96	1028
W06000010	Carmarthenshire	151571	11.9	18037	0.26	14421	335	28	6	1	2.32	1055
W06000011	Swansea	192088	12	23051	0.34	27907	428	36	8	1	1.53	949
W06000012	Neath Port Talbot	113695	15.6	17736	0.26	12884	330	27	6	1	2.56	726
W06000013	Bridgend	116466	13.1	15257	0.22	11916	284	24	5	1	2.38	639
W06000014	Vale of Glamorgan	104969	8.7	9132	0.13	10033	170	14	3	0	1.69	702
W06000015	Cardiff	285776	13.7	39151	0.57	55554	728	61	14	2	1.31	683
W06000016	Rhondda Cynon Taf	188258	17.2	32380	0.47	22194	602	50	12	2	2.71	705
W06000024	Merthyr Tydfil	46445	19.9	9243	0.13	5106	172	14	3	0	3.36	446
W06000018	Caerphilly	139535	13.9	19395	0.28	14565	360	30	7	1	2.47	843
W06000019	Blaenau Gwent	53879	17	9159	0.13	5599	170	14	3	0	3.04	467
W06000020	Torfaen	73234	19.1	13988	0.2	7538	260	22	5	1	3.45	687
W06000021	Monmouthshire	76439	8.4	6421	0.09	6362	119	10	2	0	1.88	736
W06000022	Newport	123770	15.1	18689	0.27	13776	347	29	7	1	2.52	776
S92000003	SCOTLAND	4454919	13.9	619234	9.03	515599	11507	959	221	32	2.23	4220075
S12000033	Aberdeen City	187767	11.5	21593	0.31	24492	401	33	8	1	1.64	512
S12000034	Aberdeenshire	208268	12.9	26867	0.39	19266	499	42	10	1	2.59	572
S12000041	Angus	94948	14.6	13862	0.2	9296	258	21	5	1	2.77	688
S12000035	Argyll and Bute	72018	12.3	8858	0.13	7419	165	14	3	0	2.22	620
S12000036	City of Edinburgh	438919	8.3	36430	0.53	61976	677	56	13	2	1.09	641
S12000005	Clackmannanshire	41530	19.1	7932	0.12	4405	147	12	3	0	3.35	365
S12000006	Dumfries and Galloway	122823	13	15967	0.23	11280	297	25	6	1	2.63	627
S12000042	Dundee City	121190	15.8	19148	0.28	19101	356	30	7	1	1.86	589
S12000008	East Ayrshire	98593	15.2	14986	0.22	10246	278	23	5	1	2.72	620
S12000045	East Dunbartonshire	86878	5.4	4691	0.07	8634	87	7	2	0	1.01	895
S12000010	East Lothian	87391	11.5	10050	0.15	8289	187	16	4	1	2.25	494
S12000011	East Renfrewshire	74317	9.7	7209	0.11	8046	134	11	3	0	1.66	456
S12000014	Falkirk	129638	17.3	22427	0.33	13697	417	35	8	1	3.04	528
S12000047	Fife	302984	16.6	50295	0.73	35229	935	78	18	3	2.65	719
S12000049	Glasgow City	524093	17.8	93289	1.36	77450	1734	144	33	5	2.24	700
S12000017	Highland	194792	8.7	16947	0.25	18722	315	26	6	1	1.68	406
S12000018	Inverclyde	62811	15.6	9799	0.14	6497	182	15	4	0	2.8	508
S12000019	Midlothian	74375	11.9	8851	0.13	7621	164	14	3	0	2.16	398
S12000020	Moray	78317	16.4	12844	0.19	8105	239	20	5	1	2.94	578
S12000013	Na h-Eileanan Siar	22015	12.1	2664	0.04	1777	50	4	1	0	2.79	293
S12000021	North Ayrshire	109416	15.9	17397	0.25	11706	323	27	6	1	2.76	652
S12000050	North Lanarkshire	271649	17.5	47539	0.69	31829	883	74	17	2	2.78	553
S12000023	Orkney Islands	18536	11.3	2095	0.03	1587	39	3	1	0	2.45	54
S12000048	Perth and Kinross	126249	12.5	15781	0.23	12087	293	24	6	1	2.43	681
S12000038	Renfrewshire	146316	12	17558	0.26	16117	326	27	6	1	2.02	498
S12000026	Scottish Borders	94813	10.2	9671	0.14	8656	180	15	3	0	2.08	630
S12000027	Shetland Islands	18316	9.1	1667	0.02	1805	31	3	1	0	1.72	68
S12000028	South Ayrshire	92875	15.5	14396	0.21	8922	268	22	5	1	3	660
S12000029	South Lanarkshire	260138	15	39021	0.57	27207	725	60	14	2	2.67	635
S12000030	Stirling	76340	10.6	8092	0.12	10382	150	13	3	0	1.45	668
S12000039	West Dunbartonshire	70621	16	11299	0.16	7608	210	17	4	1	2.76	651
S12000040	West Lothian	145983	19.4	28321	0.41	16145	526	44	10	1	3.26	517
N92000002	NORTHERN IRELAND	1469572	14	205740	3	176586	3823	319	74	10	2.17	1417809
N09000001	Antrim and Newtownabbey	112968	7.4	8360	0.12	12706	155	13	3	0	1.22	648
N09000011	Ards and North Down	130359	12.8	16686	0.24	12183	310	26	6	1	2.55	783
N09000002	Armagh City, Banbridge and Craigavon	165229	15.4	25445	0.37	18655	473	39	9	1	2.53	844
N09000003	Belfast	271431	18.7	50758	0.74	43866	943	79	18	3	2.15	1420
N09000004	Causeway Coast and Glens	110685	16.8	18595	0.27	12536	346	29	7	1	2.76	561
N09000005	Derry City and Strabane	115075	13	14960	0.22	14050	278	23	5	1	1.98	588
N09000006	Fermanagh and Omagh	89131	13.7	12211	0.18	9962	227	19	4	1	2.28	550
N09000007	Lisburn and Castlereagh	115729	11.2	12962	0.19	11447	241	20	5	1	2.1	700
N09000008	Mid and East Antrim	109853	12.1	13292	0.19	11544	247	21	5	1	2.14	641
N09000009	Mid Ulster	111835	12	13420	0.2	13606	249	21	5	1	1.83	622
N09000010	Newry, Mourne and Down	137300	13.7	18810	0.27	16031	350	29	7	1	2.18	770
